# Local genetic correlation analysis links depression with molecular and brain imaging endophenotypes

**DOI:** 10.1101/2023.03.01.23286613

**Authors:** J. Werme, E.P. Tissink, S.C. de Lange, M.P. van den Heuvel, D. Posthuma, C.A. de Leeuw

**Affiliations:** Department of Complex Trait Genetics, Center for Neurogenomics and Cognitive Research, Vrije Universiteit Amsterdam, Amsterdam Neuroscience, 1081 HV Amsterdam, The Netherlands; Department of Sleep and Cognition, Netherlands Institute for Neuroscience, an institute of the Royal Netherlands Academy of Arts and Sciences, The Netherlands; Department of Child Psychiatry, Section Complex Trait Genetics, Amsterdam Neuroscience, Vrije Universiteit Medical Center, Amsterdam UMC, Amsterdam, The Netherlands

## Abstract

Major depressive disorder (MDD) is a heritable psychiatric disorder which is considered one of the leading causes of disability world-wide. Improved understanding of its genetic component could inform novel treatment developments, but so far, gaining functional insights from genome-wide association studies has been difficult. In this study, we sought to generate hypotheses about plausible mechanisms through which genetic variants could influence MDD using a novel approach. Considering the cis-regions of protein coding genes as the loci of interest, we applied local genetic correlation analysis to study the genetic relationship between MDD and a range of brain, endocrine, and immune related endophenotypes across several modalities (tissue specific gene expression and splicing, regional brain volumes, and brain network connectivity). We identify significant genetic relations between MDD and endophenotypes within the cis-regions of multiple genes, and perform endophenotype specific enrichment analyses of the top associated genes. Our results offer potential mechanisms through which MDD related variants in these genomic regions could act, and convergent evidence from multiple endophenotypes implicate *FLOT1* as a gene which may exhibit wide-ranging pleiotropic effects and be particularly interesting for functional follow-up. Here, we have illustrated how local genetic correlation analysis applied to lower level endophenotypes has the power to prioritise genes and functional paths which warrant further investigation for their possible role in MDD aetiology.
