## Supplementary material for "Local genetic correlation analysis links depression with molecular and brain imaging endophenotypes": Suppl Table 4

### Sheet: GAMBA_gene_expressions
Region	FLOT1 cortical gene expression (descending)
ctx-lh-precentral_1	1.1472
Left-Hippocampus	0.9716
ctx-lh-parsopercularis_1	0.7589
ctx-lh-precentral_2	0.7287
Left-Thalamus-Proper	0.7154
ctx-lh-superiorparietal_2	0.6409
ctx-lh-precentral_3	0.5673
ctx-lh-precuneus_1	0.5531
ctx-lh-superiorfrontal_4	0.5405
ctx-lh-fusiform_1	0.4664
ctx-lh-supramarginal_2	0.4627
ctx-lh-superiorfrontal_2	0.4408
ctx-lh-postcentral_2	0.4069
ctx-lh-fusiform_2	0.4032
ctx-lh-precentral_4	0.3938
Left-Amygdala	0.3901
ctx-lh-precuneus_2	0.378
ctx-lh-inferiorparietal_2	0.3491
ctx-lh-parsorbitalis_1	0.3374
Left-Pallidum	0.2615
ctx-lh-postcentral_3	0.2561
ctx-lh-lateraloccipital_2	0.229
ctx-lh-pericalcarine_1	0.203
ctx-lh-parstriangularis_1	0.1771
ctx-lh-caudalmiddlefrontal_1	0.131
ctx-lh-entorhinal_1	0.0697
ctx-lh-inferiorparietal_1	0.0633
ctx-lh-superiortemporal_2	0.0631
ctx-lh-superiorparietal_3	0.0204
ctx-lh-medialorbitofrontal_1	0.0148
ctx-lh-isthmuscingulate_1	0.0102
ctx-lh-postcentral_1	0.0086
ctx-lh-paracentral_1	-0.0014
ctx-lh-cuneus_1	-0.019
ctx-lh-rostralmiddlefrontal_2	-0.0523
ctx-lh-middletemporal_1	-0.0687
ctx-lh-inferiortemporal_2	-0.0876
ctx-lh-middletemporal_2	-0.1013
ctx-lh-superiorfrontal_1	-0.1045
ctx-lh-lingual_1	-0.1527
ctx-lh-bankssts_1	-0.1612
ctx-lh-insula_2	-0.1623
ctx-lh-posteriorcingulate_1	-0.1661
ctx-lh-lateraloccipital_1	-0.2274
Left-Putamen	-0.2438
ctx-lh-transversetemporal_1	-0.2439
ctx-lh-superiortemporal_1	-0.267
ctx-lh-superiorfrontal_3	-0.3335
ctx-lh-inferiortemporal_1	-0.3368
ctx-lh-lateralorbitofrontal_2	-0.347
ctx-lh-rostralanteriorcingulate_1	-0.4788
ctx-lh-parahippocampal_1	-0.4818
ctx-lh-rostralmiddlefrontal_3	-0.5244
ctx-lh-lateralorbitofrontal_1	-0.6019
ctx-lh-caudalanteriorcingulate_1	-0.6082
ctx-lh-rostralmiddlefrontal_1	-0.6409
ctx-lh-superiorparietal_1	-0.6424
ctx-lh-temporalpole_1	-0.6508
ctx-lh-lingual_2	-0.7504
ctx-lh-supramarginal_1	-0.8281
ctx-lh-insula_1	-0.8518
Left-Caudate	-0.9051
Left-Accumbens-area	-1.3497
ctx-lh-frontalpole_1	-1.6095
